# Circulating Inflammatory Cytokines and Risk of Intracranial Aneurysm: A Mendelian-randomization Study

**DOI:** 10.1101/2023.12.17.23300093

**Authors:** Quan Zhang, Tiantian Liu, Linlin Zhang, Rongcheng Yang, Yao Zhao, Xiaojing Sun, Ting Wang, Xiaoxiao Kuang, Hengfang Liu, Jiao Liang, Ya Liu, Tao Feng

## Abstract

**Background:** Multiple studies have established the significant influence of inflammatory factors on the initiation and advancement of intracranial aneurysm (IA). However, the causality between specific inflammatory cytokines and IA remains uncertain. This study aims to elucidate it using Mendelian randomization (MR).

**Methods:** The genetic data of cytokines were collected from a genome-wide association study (GWAS) conducted on circulating cytokines in the Finnish population, involving the genetic characteristics of 41 cytokines obtained through a meta-analysis of 8,293 samples. The genetic data for IA were derived from the most extensive GWAS study, which included 7,495 samples from individuals of European ancestry and 71,934 healthy control subjects. The inverse variance weighted method primarily determined the causal correlation between exposures and outcomes. In addition, other robust MR analysis methods and sensitivity analyses were utilized to guarantee the accuracy of the results.

**Results:** Our results indicate a negative correlation between IP-10 and unruptured intracranial aneurysms (UIA) (odds ratio, OR: 0.63, 95%CI: 0.45-0.9, p=0.01). IL-10 and VEGF exhibit a positive correlation with aneurysmal subarachnoid hemorrhage (aSAH) (OR: 1.19, 95%CI: 1.02-1.39, p=0.024; OR: 1.12, 95%CI: 1.01-1.23, p=0.025). The levels of FGFBasic and TRAIL exhibit a negative correlation with aSAH. (OR: 0.62, 95%CI: 0.42-0.92, p=0.018; OR: 0.89, 95%CI: 0.8-1, p=0.041). The increased levels of IL-12p70, IL-4, IFNg, IL-10, IL-17, IL-1ra, IL-6, IL-9, VEGF, and FGFBasic were observed as the consequence of IA. (Beta: 0.18, 95%CI: 0.08-0.28, p=6.2e-4; Beta: 0.15, 95%CI: 0.07-0.23, p=2e-4; Beta: 0.15, 95%CI: 0.07-0.23, p=3.5e-4; Beta: 0.13, 95%CI: 0.05-0.21, p=1.4e-3; Beta: 0.1, 95%CI: 0.02-0.18, p=0.015; Beta: 0.17, 95%CI: 0.02-0.32, p=0.031; Beta: 0.14, 95%CI: 0.05-0.32, p=0.003; Beta: 0.13, 95%CI: 0.01-0.24, p=0.035; Beta: 0.14, 95%CI: 0.05-0.23, p=0.002; Beta: 0.09, 95%CI: 0.01-0.17, p=0.032).

**Conclusion:** Our study suggests that IP-10 may serve as a protective factor for UIA. FGFBasic and TRAIL have demonstrated a defensive impact against aSAH, while IL-10 and VEGF have been identified as factors that elevate the risk of IA rupture. Additionally, the levels of IL-12p70, IL-4, IFNg, and various cytokines are increased due to IA pathogenesis, and these cytokines may have the function of controlling inflammation in the progression of IA.
