## Supplementary Tables for "Circulating Inflammatory Cytokines and Risk of Intracranial Aneurysm: A Mendelian-randomization Study"

### Sheet: Table S1
Table S1. Details of inflammatory cytokines (P<5E-6) predicting SNPs with UIA.
	inflammatory cytokines							unruptured aneurysm
	SNP	effect allele	other allele	beta	se	pval	F	log(OR)	se	pval
bNGF
	rs67476890	C	T	-0.1769	0.0379	3.13e-06	21.786	0.0831	0.0518	0.1088
	rs73472576	C	T	0.1181	0.0252	2.69e-06	21.9634	-0.0161	0.0439	0.7139
	rs9436119	G	A	0.1121	0.0246	3.91e-06	20.7654	-0.0373	0.0399	0.3504
VEGF
	rs10934631	C	T	0.1151	0.0245	2.47e-06	22.0708	0.0628	0.0587	0.2844
	rs10967186	C	T	-0.0898	0.017	1.23e-07	27.9033	-0.0035	0.0387	0.9288
	rs13209117	G	A	-0.1302	0.0201	5.28e-11	41.9595	0.0802	0.0455	0.07829
	rs4082730	G	A	-0.2522	0.0534	2.64e-06	22.3053	0.0439	0.1111	0.6925
	rs6921438	G	A	0.49	0.0175	2.09e-171	784	-0.0261	0.0397	0.5108
	rs73418461	G	A	0.2492	0.0521	1.68e-06	22.8781	0.0529	0.0792	0.504
CTACK
	rs2070074	G	A	-0.4467	0.0374	1.79e-32	142.656	0.0777	0.0656	0.2362
	rs3766110	C	A	0.1287	0.0278	3.86e-06	21.4322	0.0964	0.0461	0.03648
	rs57338032	G	A	-0.1583	0.0317	6.23e-07	24.9369	0.035	0.0524	0.5044
	rs76395525	G	A	-0.5277	0.1083	9.55e-07	23.742	-0.0614	0.1724	0.7215
FGFBasic
	rs747334	G	A	-0.0751	0.0164	4.53e-06	20.9697	0.016	0.0443	0.7177
	rs75168112	C	T	0.1001	0.0214	3e-06	21.8797	0.0789	0.0633	0.2127
	rs9907295	C	T	0.1319	0.0269	7.95e-07	24.0428	0.0503	0.0656	0.4437
GCSF
	rs11903143	G	A	-0.087	0.0176	6.35e-07	24.435	0.051	0.0378	0.1773
	rs1817411	C	T	-0.089	0.0191	3.1e-06	21.7127	0.0008	0.0442	0.9855
	rs2671444	G	A	0.0784	0.0166	2.48e-06	22.3057	0.0115	0.0404	0.7767
Eotaxin
	rs12075	G	A	-0.1671	0.0156	1.33e-26	114.737	-0.0216	0.0391	0.58
	rs2211994	C	T	-0.0885	0.0177	6.08e-07	25	0.0226	0.0481	0.6393
	rs2228467	C	T	0.4163	0.0292	2.27e-46	203.258	-0.0309	0.0873	0.7234
	rs2419841	C	T	0.1277	0.0279	4.98e-06	20.9495	0.1454	0.0744	0.05079
	rs5746492	G	A	-0.0954	0.0207	3.96e-06	21.2401	0.0226	0.0507	0.655
	rs5754733	C	A	0.1042	0.0214	1.06e-06	23.7087	-0.039	0.0484	0.4204
	rs75426604	C	A	0.1366	0.0291	2.53e-06	22.0351	0.0753	0.059	0.2017
	rs79722574	C	T	0.1113	0.0228	1.06e-06	23.8298	-0.0476	0.046	0.2998
	rs9317045	C	A	-0.1182	0.0237	5.82e-07	24.8736	-0.0152	0.0473	0.7479
GROa
	rs1113500	G	T	-0.1174	0.0244	1.57e-06	23.1503	-0.0378	0.0402	0.3465
	rs118158560	G	A	-0.2703	0.0594	3.42e-06	20.7071	-0.0368	0.0944	0.6966
	rs12075	G	A	-0.3751	0.0237	1.24e-55	250.494	-0.0216	0.0391	0.58
	rs140734053	G	A	-0.7257	0.1561	3.58e-06	21.6127	-0.2699	0.1717	0.116
	rs508977	G	T	0.3802	0.028	7.56e-42	184.378	-0.0033	0.0402	0.9348
	rs78653452	G	T	0.7362	0.1558	1.21e-06	22.3284	-0.0116	0.1836	0.9495
HGF
	rs11060254	G	A	0.08	0.0167	1.58e-06	22.9481	0.0379	0.0397	0.3398
	rs1698249	C	A	0.1698	0.0372	4.09e-06	20.8348	-0.0252	0.068	0.7111
	rs2003620	C	T	-0.2279	0.0489	2.83e-06	21.7206	0.0654	0.0748	0.3819
	rs5745687	C	T	0.3072	0.0406	2.75e-14	57.252	0.0111	0.0685	0.8711
	rs62481625	C	T	-0.1091	0.0225	1.18e-06	23.5117	0.0474	0.0531	0.3719
IL2ra
	rs11241559	G	T	0.1264	0.0266	2e-06	22.5804	-0.0548	0.0458	0.2317
	rs12722497	C	A	-0.6279	0.0485	1.57e-38	167.609	0.0062	0.0809	0.9386
	rs4733117	C	A	-0.1369	0.0292	2.63e-06	21.9807	0.0607	0.0471	0.1982
IFNg
	rs10487554	G	A	0.0895	0.0183	1.09e-06	23.919	0.0399	0.0445	0.3702
	rs11843756	G	T	-0.184	0.0393	3.09e-06	21.9205	0.015	0.1035	0.8844
	rs12420286	C	T	-0.2376	0.0501	2.08e-06	22.4914	0.0311	0.1032	0.7635
	rs1867282	C	T	-0.0774	0.0166	3.15e-06	21.7403	0.0185	0.0417	0.6569
IL5
	rs11680908	G	A	-0.2634	0.0554	2.03e-06	22.6054	-0.0553	0.0828	0.5043
	rs6737109	C	T	-0.116	0.0247	2.4e-06	22.0558	0.0658	0.0343	0.05496
	rs7767396	G	A	-0.1515	0.0246	7.69e-10	37.9276	0.0211	0.0394	0.5917
IL1b
	rs143319329	C	T	-0.2801	0.0715	2e-06	15.3467	0.0335	0.1299	0.7963
	rs1942793	G	T	-0.0717	0.0187	4.98e-06	14.7013	0.0089	0.0391	0.8198
	rs62015704	G	A	-0.1082	0.0283	2.09e-06	14.6178	0.0052	0.0527	0.9221
IL1ra
	rs1054402	C	T	-0.1311	0.027	1.13e-06	23.5764	0.0606	0.0445	0.1735
	rs11627423	C	A	-0.1171	0.0247	2.12e-06	22.476	-0.0272	0.0459	0.5529
	rs12121840	C	T	-0.2692	0.0571	2.43e-06	22.2268	-0.1068	0.081	0.1873
	rs2809154	C	T	0.1786	0.0388	3.74e-06	21.1885	-0.0014	0.0607	0.981
IL8
	rs12075	G	A	-0.12	0.0236	3.88e-07	25.8546	-0.0216	0.0391	0.58
	rs141926526	C	A	0.6149	0.1308	2.57e-06	22.1001	-0.1324	0.1018	0.1931
	rs2673604	C	A	0.1266	0.0255	7.02e-07	24.6483	-0.065	0.0424	0.125
IL2
	rs12051139	C	T	0.1131	0.0247	4.76e-06	20.9668	0.0206	0.0393	0.6011
	rs170117	C	T	0.1617	0.0349	3.87e-06	21.4669	-0.0667	0.0502	0.1842
	rs4634519	G	A	0.1261	0.0269	2.77e-06	21.9748	0.0611	0.0428	0.1536
	rs62124990	G	T	0.6961	0.1495	3.22e-06	21.6801	0.0226	0.1224	0.8532
	rs7615304	G	A	0.1172	0.0242	1.21e-06	23.4544	0.0081	0.0402	0.8407
IL10
	rs10457128	G	A	0.0865	0.0172	5.24e-07	25.2915	-0.0069	0.0348	0.8437
	rs10493718	C	A	0.11	0.0222	7.16e-07	24.5516	0.0623	0.0409	0.1274
	rs2086656	C	T	0.0789	0.0171	3.78e-06	21.2893	0.0192	0.0488	0.6944
	rs282258	C	T	-0.0992	0.0162	1e-09	37.4967	-0.0162	0.0394	0.6801
	rs4349809	G	T	-0.2853	0.0165	5.77e-67	298.976	0.0216	0.0396	0.5848
	rs7088799	G	T	0.0852	0.0167	3.23e-07	26.0283	0.061	0.0392	0.1192
IL13
	rs12623722	G	A	0.1185	0.0258	4.19e-06	21.0959	-0.0559	0.0375	0.1366
	rs27949	C	T	0.1168	0.0252	3.43e-06	21.4825	0.0077	0.0398	0.8462
	rs6799107	C	T	0.1459	0.0301	1.25e-06	23.4951	-0.0517	0.0492	0.2932
	rs9472168	G	A	-0.4244	0.0248	1.08e-65	292.851	0.0226	0.0396	0.5692
IL17
	rs117029961	G	A	-0.4585	0.1015	4.94e-06	20.4055	-0.3573	0.2331	0.1254
	rs1530455	C	T	-0.108	0.0173	4.87e-10	38.9722	-0.0409	0.0459	0.3719
	rs17106604	C	T	-0.1129	0.0225	6.37e-07	25.1781	0.0359	0.0524	0.4926
	rs78612928	C	T	-0.1037	0.0222	2.62e-06	21.8198	-0.0162	0.0499	0.7451
IL4
	rs10512267	C	T	0.0824	0.0161	2.94e-07	26.1941	-0.0106	0.041	0.7957
	rs17713451	G	A	-0.1274	0.0253	4.97e-07	25.357	0.0554	0.0651	0.3941
	rs9508291	C	T	0.1676	0.0359	3.03e-06	21.7951	0.0721	0.0719	0.3159
IL18
	rs1979967	C	T	-0.1402	0.0286	9.45e-07	24.0306	0.042	0.0464	0.3652
	rs2729385	G	A	-0.1231	0.0262	3.79e-06	22.0757	-0.0619	0.0429	0.1493
	rs4482818	G	A	-0.1286	0.0244	1.45e-07	27.7781	-0.0067	0.0386	0.8622
	rs658805	G	A	-0.1226	0.0244	4.94e-07	25.2465	-0.0187	0.0411	0.6491
	rs71478720	C	T	0.2669	0.0276	3.71e-22	93.5145	0.0654	0.0475	0.169
	rs78623212	C	T	-0.8705	0.1778	6.71e-07	23.9703	0.0378	0.1553	0.8079
IL7
	rs28793375	C	T	-0.1638	0.0361	4.46e-06	20.588	0.0401	0.0655	0.5406
	rs4320361	G	T	0.3245	0.0249	6.87e-39	169.836	-0.0252	0.0396	0.5252
	rs75904417	C	A	0.1698	0.0349	1.16e-06	23.6714	-0.0409	0.0526	0.4361
IP10
	rs10809307	C	T	-0.1305	0.0282	3.64e-06	21.4152	-0.104	0.0465	0.0253
	rs143799975	G	A	0.7984	0.1637	1e-06	23.7872	0.208	0.189	0.2712
	rs8112909	G	A	0.1426	0.0299	1.94e-06	22.7456	0.0817	0.0553	0.1395
IL12p70
	rs13209117	G	A	-0.1002	0.0186	5.57e-08	29.0208	0.0802	0.0455	0.07829
	rs17229494	G	A	0.1172	0.0257	4.93e-06	20.7964	-0.049	0.0694	0.48
	rs282258	C	T	-0.073	0.0156	3.21e-06	21.8976	-0.0162	0.0394	0.6801
	rs4349809	G	T	-0.3777	0.0159	2.56e-124	564.287	0.0216	0.0396	0.5848
	rs71361173	G	T	-0.111	0.0239	3.06e-06	21.57	-0.0797	0.0569	0.1615
	rs782107	G	A	-0.075	0.0156	1.6e-06	23.1139	0.0055	0.0363	0.8797
	rs79121401	C	T	-0.5548	0.1206	4.24e-06	21.1631	0.263	0.164	0.1088
IL16
	rs117916513	G	A	0.502	0.0986	3.79e-07	25.9211	0.1352	0.1589	0.395
	rs1255143	C	T	-0.1306	0.0242	7.1e-08	29.1243	-0.033	0.0448	0.4613
	rs4253283	C	T	-0.146	0.0262	1.75e-08	31.053	-0.0049	0.0414	0.9054
	rs4778636	G	A	0.7272	0.0633	1.11e-30	131.978	0.0053	0.0727	0.9424
MCP1
	rs10145849	G	A	0.0755	0.0162	3.41e-06	21.7202	0.0066	0.0402	0.8707
	rs10744620	C	T	-0.0788	0.0161	9.91e-07	23.9552	0.0652	0.0459	0.1554
	rs12073356	G	A	0.1426	0.0311	4.17e-06	21.0241	0.0328	0.0686	0.633
	rs12075	G	A	-0.2185	0.0155	1.44e-44	198.719	-0.0216	0.0391	0.58
	rs2288370	C	T	0.1031	0.0163	2.25e-10	40.0076	0.0327	0.0349	0.3479
	rs2712431	C	A	0.0787	0.0172	4.76e-06	20.9359	-0.0121	0.0416	0.7707
	rs56212190	C	T	-0.181	0.0373	9.85e-07	23.5472	-0.0867	0.0918	0.3452
	rs7197349	G	A	-0.0968	0.0206	2.62e-06	22.0809	-0.0522	0.0652	0.423
	rs7632755	G	A	-0.2938	0.0316	1.18e-20	86.4429	0.0942	0.0743	0.2049
	rs9317045	C	A	-0.1134	0.0236	1.52e-06	23.0888	-0.0152	0.0473	0.7479
MIP1a
	rs10835056	G	T	-0.1194	0.0254	2.6e-06	22.0974	0.0017	0.0438	0.9688
	rs12690897	G	A	-0.1248	0.0262	2.11e-06	22.6896	-0.0287	0.0443	0.5165
	rs60198979	G	A	0.2146	0.0458	2.62e-06	21.9547	0.0912	0.0725	0.2081
MIG
	rs1796086	C	T	0.2096	0.0403	2.23e-07	27.0503	0.003	0.0599	0.9606
	rs41272086	G	A	0.2226	0.0415	7.43e-08	28.7709	0.0004	0.0643	0.9955
	rs6679677	C	A	-0.162	0.0329	8.86e-07	24.2459	-0.023	0.0548	0.6738
	rs77086208	C	T	-0.3226	0.0698	3.83e-06	21.3608	0.0948	0.1416	0.5029
PDGFbb
	rs116445074	G	T	-0.2931	0.0587	3.11e-07	24.9319	-0.2937	0.1602	0.06685
	rs11766649	G	A	-0.0908	0.0196	3.53e-06	21.4615	0.0354	0.0448	0.4303
	rs11916118	G	A	-0.0889	0.0194	4.93e-06	20.9991	0.0978	0.0584	0.09378
	rs12289510	G	A	0.078	0.0158	7.69e-07	24.3711	-0.0227	0.039	0.5612
	rs2324229	C	T	-0.0894	0.0161	3.48e-08	30.8335	0.0114	0.0401	0.7774
	rs4965869	C	T	-0.184	0.0181	5.66e-24	103.342	0.019	0.044	0.6654
	rs72777070	G	T	0.1069	0.02	8.98e-08	28.569	0.0291	0.0493	0.5548
	rs73162807	C	A	0.2391	0.0499	1.74e-06	22.9593	0.0134	0.158	0.9322
	rs9936075	G	A	0.0782	0.0164	1.76e-06	22.7366	0.0111	0.0357	0.756
MIP1b
	rs11130043	G	A	0.0731	0.0157	3.22e-06	21.6788	0.0019	0.0343	0.9551
	rs281749	C	T	-0.0799	0.0171	3.17e-06	21.8324	-0.0128	0.042	0.7615
	rs3760440	G	A	-0.1236	0.0162	2.75e-14	58.2112	0.0705	0.0409	0.0848
	rs72799710	C	T	0.1014	0.0218	3.21e-06	21.6353	-0.0509	0.0503	0.311
	rs76776296	G	A	-0.2997	0.0598	5.55e-07	25.1172	-0.0045	0.1184	0.9699
RANTES
	rs112072646	G	A	-0.4286	0.0862	6.48e-07	24.7224	0.0954	0.1197	0.4254
	rs2251660	C	A	-0.1829	0.0359	3.83e-07	25.956	-0.0494	0.0618	0.4244
	rs7000423	C	T	0.1318	0.0253	1.82e-07	27.1387	0.0028	0.0416	0.9459
	rs74472919	C	T	-0.3313	0.0605	3.97e-08	29.9869	-0.058	0.1249	0.642
	rs75613039	C	T	-0.37	0.081	4.81e-06	20.8657	-0.1928	0.1239	0.1197
	rs818452	C	T	-0.2381	0.0505	2.36e-06	22.2298	0.0044	0.0881	0.96
SCF
	rs1557570	G	T	-0.1186	0.017	2.74e-12	48.6711	-0.0291	0.0414	0.4828
	rs4841899	C	T	0.1004	0.0178	1.78e-08	31.8147	-0.0211	0.0468	0.6526
	rs80271436	G	A	0.237	0.0485	9.95e-07	23.8788	0.0092	0.0906	0.9195
SCGFb
	rs12480722	C	T	-0.1624	0.0355	4.72e-06	20.9274	0.0374	0.0609	0.5385
	rs4656185	G	A	-0.205	0.0256	1.16e-15	64.1251	-0.0189	0.0416	0.6505
	rs4737732	G	A	0.1147	0.0252	4.68e-06	20.7169	-0.0055	0.0405	0.8909
	rs78217154	C	T	-0.3997	0.0864	3.77e-06	21.4013	-0.0023	0.1659	0.989
SDF1a*
	rs12407262	G	A	-0.1179	0.0266	3.99e-06	19.6456	0.0486	0.0565	0.3902
	rs13400104	G	A	0.0647	0.0189	4.53e-06	11.7188	0.0692	0.0566	0.2217
	rs10474392	G	A	-0.0962	0.0178	1.24e-06	29.2086	-0.0002	0.0438	0.996
	rs482700	G	A	0.0893	0.0203	1.57e-06	19.3513	-0.0692	0.0504	0.17
TNFa*
	rs111332265	G	A	0.3766	0.0754	6.63e-07	24.947	0.0796	0.0709	0.2615
	rs8121916	C	A	-0.1306	0.0278	2.72e-06	22.0697	0.0231	0.04	0.5635
	rs10834997	G	A	0.1247	0.0258	1.33e-06	23.3611	-0.015	0.0456	0.7422
	rs115669577	G	A	-0.9889	0.1995	8.28e-07	24.5708	-0.2678	0.1937	0.1668
TRAIL
	rs11657269	G	A	-0.1188	0.026	4.78e-06	20.8779	0.0063	0.0554	0.9097
	rs11699445	G	T	-0.0746	0.0161	3.27e-06	21.4697	-0.0037	0.0401	0.9268
	rs13185784	G	A	-0.0846	0.0183	3.9e-06	21.3717	0.0192	0.0442	0.6633
	rs13278062	G	T	-0.0801	0.0157	3.57e-07	26.0295	0.0214	0.0385	0.5786
	rs193112415	C	T	1.0421	0.0623	2.15e-62	279.797	-0.1043	0.1377	0.4487
	rs57396456	C	T	0.5626	0.0518	1.25e-27	117.961	-0.0685	0.0986	0.4871
	rs747324	C	T	0.0855	0.0178	1.61e-06	23.0724	0.0693	0.0452	0.1252
	rs75928541	G	A	-0.275	0.0593	4.24e-06	21.5058	0.1215	0.1451	0.4022
Abbreviations: log(OR): log odds ratio; se: standard error.
* Results after using proxy SNP
Beta for inflammatory cytokines represent change in standard deviation per 1 copy of effect allele.
log(OR) for UIA represents log(OR) change in UIA risk per 1 copy of effect allele.

### Sheet: Table S2
Table S2. Heterogeneity and horizontal pleiotropy tests of inflammatory cytokines on UIA.
Exposures	Q pval	I2	intercept	intercept pval	MR-PRESSO Global Test pval
bNGF	0.779974	0	-0.0693442	0.681658
VEGF	0.441959	0	0.00288096	0.943789	0.691
CTACK	0.101757	0.517	-0.0873432	0.38343	0.276
FGFBasic	0.501912	0	0.103093	0.583796
GCSF	0.498928	0	-0.275545	0.642496
Eotaxin	0.426194	0.0093	0.00692693	0.876024	0.496
GROa	0.718092	0	-0.0232582	0.682815	0.735
HGF	0.651603	0	-0.0194147	0.734466	0.694
IL2ra	0.311478	0.1427	0.071196	0.369749
IFNg	0.774049	0	-0.0224463	0.770377	0.78
IL5	0.194171	0.3899	0.159349	0.325096
IL1b	0.992559	0	-0.000816358	0.992381
IL1ra	0.278082	0.2209	0.103102	0.415032	0.333
IL8	0.325699	0.1086	-0.0116095	0.887354
IL2	0.404063	0.0036	-0.0166899	0.716939	0.506
IL10	0.401472	0.0233	-0.0496974	0.198322	0.383
IL13	0.487742	0	0.0346357	0.452728	0.526
IL17	0.439072	0	0.0911297	0.375749	0.507
IL4	0.407615	0	0.0747921	0.64532
IL18	0.527567	0	-0.0179698	0.642154	0.553
IL7	0.834284	0	0.0569525	0.655145
IP10	0.429924	0	-0.0723652	0.428334
IL12p70	0.290567	0.1825	-0.00567335	0.875039	0.448
IL16	0.798194	0	-0.0197511	0.679363	0.714
MCP1	0.670775	0	-0.00827521	0.817138	0.672
MIP1a	0.678448	0	0.0929558	0.579259
MIG	0.890289	0	-0.131381	0.531418	0.912
PDGFbb	0.459562	0	0.0488158	0.29492	0.53
MIP1b	0.628264	0	-0.00940663	0.869995	0.595
RANTES	0.642653	0	-0.00336037	0.964044	0.598
SCF	0.733428	0	0.0105779	0.930294
SCGFb	0.896247	0	0.0257137	0.784276	0.867
SDF1a	0.316102	0.1516	-0.169689	0.353141	0.472
TNFa	0.538561	0	0.0638536	0.283672	0.607
TRAIL	0.817716	0	-0.0137387	0.587188	0.908
More than 3 SNPs are required for MR-PRESSO Global Test.

### Sheet: Table S3
Table S3. MR estimates of 35 inflammatory cytokines on UIA.
			Inverse variance weighted			MR-Egger			Weighted Median			Simple Mode			Weighted Mode
Category	Exposures	nSNPs	OR	95%CI	pval	OR	95%CI	pval	OR	95%CI	pval	OR	95%CI	pval	OR	95%CI	pval
Interleukins
	IL18	6	0.908	(0.746 , 1.104)	0.332	0.983	(0.681 , 1.420)	0.932	0.916	(0.720 , 1.165)	0.474	0.902	(0.619 , 1.313)	0.614	0.916	(0.668 , 1.257)	0.611
	IL12p70	7	1.108	(0.911 , 1.349)	0.305	1.133	(0.808 , 1.589)	0.501	1.062	(0.871 , 1.294)	0.554	1.248	(0.784 , 1.987)	0.387	1.08	(0.877 , 1.331)	0.496
	IL10	6	0.942	(0.754 , 1.177)	0.599	1.267	(0.818 , 1.962)	0.348	1.02	(0.793 , 1.311)	0.879	0.926	(0.530 , 1.617)	0.797	1.056	(0.810 , 1.376)	0.704
	IL17	4	0.791	(0.501 , 1.249)	0.315	0.39	(0.105 , 1.443)	0.294	0.775	(0.453 , 1.325)	0.351	0.734	(0.330 , 1.635)	0.504	0.747	(0.337 , 1.657)	0.525
	IL7	3	1.117	(0.902 , 1.383)	0.312	0.907	(0.445 , 1.847)	0.832	1.119	(0.891 , 1.405)	0.335	1.275	(0.907 , 1.792)	0.297	1.081	(0.851 , 1.373)	0.589
	IL16	4	0.955	(0.805 , 1.134)	0.601	1.001	(0.775 , 1.292)	0.996	0.986	(0.819 , 1.187)	0.879	0.781	(0.566 , 1.078)	0.23	0.988	(0.819 , 1.192)	0.908
	IL2	5	0.956	(0.754 , 1.213)	0.71	1.035	(0.644 , 1.663)	0.896	0.955	(0.705 , 1.294)	0.767	0.917	(0.588 , 1.431)	0.724	0.949	(0.678 , 1.328)	0.774
	IL4	3	0.989	(0.578 , 1.692)	0.967	0.528	(0.067 , 4.164)	0.653	1.04	(0.537 , 2.017)	0.907	1.255	(0.536 , 2.936)	0.653	1.189	(0.459 , 3.081)	0.756
	IL13	4	1.099	(0.932 , 1.295)	0.262	0.975	(0.722 , 1.318)	0.886	1.078	(0.907 , 1.281)	0.395	1.435	(0.988 , 2.083)	0.154	1.052	(0.885 , 1.251)	0.604
	IL1ra	4	0.949	(0.652 , 1.383)	0.786	0.508	(0.145 , 1.786)	0.402	0.879	(0.581 , 1.328)	0.539	0.797	(0.413 , 1.539)	0.548	0.775	(0.414 , 1.452)	0.484
	IL2ra	3	1.105	(0.867 , 1.408)	0.418	0.902	(0.639 , 1.273)	0.662	1.11	(0.881 , 1.398)	0.376	1.55	(0.887 , 2.708)	0.264	1.01	(0.780 , 1.309)	0.945
	IL1b	3	1.101	(0.629 , 1.928)	0.737	1.109	(0.317 , 3.880)	0.898	1.119	(0.552 , 2.271)	0.755	1.13	(0.521 , 2.448)	0.787	1.129	(0.518 , 2.460)	0.789
	IL5	3	1.193	(0.787 , 1.809)	0.405	0.427	(0.132 , 1.382)	0.39	1.147	(0.734 , 1.793)	0.546	1.073	(0.605 , 1.901)	0.833	1.115	(0.646 , 1.923)	0.734
	IL8	3	1.216	(0.919 , 1.610)	0.171	1.271	(0.683 , 2.366)	0.587	1.227	(0.888 , 1.696)	0.215	1.33	(0.866 , 2.042)	0.322	1.247	(0.873 , 1.782)	0.35
Chemokines
	MIP1b	5	1.262	(0.870 , 1.830)	0.221	1.37	(0.515 , 3.645)	0.573	1.23	(0.773 , 1.959)	0.382	0.941	(0.488 , 1.814)	0.864	0.955	(0.476 , 1.917)	0.904
	Eotaxin	9	0.975	(0.774 , 1.228)	0.83	0.934	(0.526 , 1.659)	0.823	0.97	(0.724 , 1.300)	0.839	1.299	(0.834 , 2.023)	0.281	1	(0.715 , 1.400)	0.998
	MCP1	10	0.964	(0.776 , 1.198)	0.742	1.018	(0.621 , 1.669)	0.945	0.906	(0.680 , 1.208)	0.501	0.828	(0.523 , 1.312)	0.443	0.884	(0.640 , 1.220)	0.472
	MIG	4	1.002	(0.730 , 1.377)	0.989	1.877	(0.353 , 9.977)	0.537	0.99	(0.683 , 1.436)	0.958	0.978	(0.607 , 1.575)	0.932	0.983	(0.619 , 1.559)	0.945
	IP10	3	0.634	(0.449 , 0.895)	0.01	0.847	(0.480 , 1.495)	0.669	0.651	(0.433 , 0.978)	0.039	0.534	(0.304 , 0.939)	0.161	0.736	(0.459 , 1.178)	0.33
	CTACK	4	1.044	(0.750 , 1.454)	0.797	1.393	(0.763 , 2.543)	0.393	1.148	(0.883 , 1.493)	0.303	1.173	(0.787 , 1.748)	0.491	1.182	(0.896 , 1.559)	0.322
	RANTES	6	0.905	(0.695 , 1.179)	0.46	0.918	(0.487 , 1.729)	0.804	0.947	(0.674 , 1.330)	0.752	0.931	(0.571 , 1.517)	0.785	0.965	(0.587 , 1.586)	0.894
	MIP1a	3	0.798	(0.535 , 1.189)	0.268	0.42	(0.079 , 2.224)	0.494	0.787	(0.478 , 1.297)	0.348	0.764	(0.418 , 1.396)	0.473	0.753	(0.407 , 1.395)	0.463
	GROa	6	0.938	(0.825 , 1.067)	0.332	0.999	(0.734 , 1.362)	0.998	0.97	(0.835 , 1.126)	0.686	0.962	(0.754 , 1.228)	0.77	0.976	(0.837 , 1.137)	0.765
	SDF1a	4	1.23	(0.691 , 2.189)	0.482	7.249	(0.380 , 138.238)	0.318	1.308	(0.668 , 2.562)	0.433	1.503	(0.652 , 3.468)	0.41	1.351	(0.638 , 2.863)	0.49
Growth factors
	SCGFb	4	0.994	(0.743 , 1.331)	0.97	0.864	(0.342 , 2.184)	0.787	0.968	(0.713 , 1.315)	0.836	0.994	(0.634 , 1.557)	0.98	0.932	(0.623 , 1.393)	0.753
	PDGFbb	9	1.049	(0.791 , 1.392)	0.739	0.699	(0.328 , 1.492)	0.385	1.109	(0.758 , 1.622)	0.593	1.068	(0.617 , 1.849)	0.821	1.096	(0.713 , 1.686)	0.687
	SCF	3	0.935	(0.601 , 1.456)	0.767	0.866	(0.203 , 3.691)	0.877	0.916	(0.544 , 1.543)	0.741	0.927	(0.485 , 1.771)	0.84	0.876	(0.476 , 1.612)	0.713
	GCSF	3	1.218	(0.709 , 2.093)	0.475	31.259	(0.001 , 779210.592)	0.626	1.088	(0.560 , 2.114)	0.803	0.932	(0.380 , 2.284)	0.892	0.938	(0.411 , 2.140)	0.894
	VEGF	6	1.054	(0.912 , 1.217)	0.478	1.045	(0.801 , 1.364)	0.762	1.051	(0.902 , 1.224)	0.522	1.007	(0.679 , 1.493)	0.975	1.047	(0.885 , 1.239)	0.613
	HGF	5	1.065	(0.792 , 1.432)	0.676	1.18	(0.637 , 2.187)	0.634	1.074	(0.746 , 1.548)	0.701	1.259	(0.762 , 2.081)	0.42	1.049	(0.689 , 1.599)	0.834
	bNGF	3	1.404	(0.961 , 2.050)	0.079	2.342	(0.360 , 15.245)	0.537	1.43	(0.901 , 2.269)	0.129	1.445	(0.839 , 2.491)	0.316	1.491	(0.879 , 2.530)	0.277
	FGFBasic	3	0.735	(0.388 , 1.392)	0.345	0.263	(0.018 , 3.936)	0.51	0.715	(0.318 , 1.607)	0.416	0.613	(0.240 , 1.564)	0.413	0.668	(0.254 , 1.758)	0.5
Others
	TRAIL	8	1.097	(0.912 , 1.319)	0.326	1.144	(0.905 , 1.447)	0.303	1.114	(0.898 , 1.382)	0.327	1.135	(0.800 , 1.609)	0.502	1.117	(0.901 , 1.385)	0.346
	IFNg	4	0.998	(0.611 , 1.631)	0.994	1.197	(0.370 , 3.878)	0.792	1.116	(0.620 , 2.008)	0.715	1.144	(0.539 , 2.425)	0.749	1.144	(0.538 , 2.431)	0.75
	TNFa	4	0.868	(0.690 , 1.093)	0.229	0.701	(0.484 , 1.014)	0.2	0.804	(0.600 , 1.076)	0.142	1.132	(0.757 , 1.694)	0.588	0.791	(0.586 , 1.069)	0.224
Abbreviations: CI, Confidence interval; OR, Odds Ratio; pval, p-value; SNPs, single nucleotide polymorphisms
OR and 95% CI represent the change in the odds ratio of UIA per 1 SD increase in inflammatory cytokines.
After correcting for multiple comparison, p-value < 0.05/35 = 0.0014 was considered as significant.

### Sheet: Table S4
Table S4. Details of inflammatory cytokines (P<5E-6) predicting SNPs with aSAH.
	inflammatory cytokines							aneurysmal subarachnoid hemorrhage
	SNP	effect allele	other allele	Beta	se	pval	F	log(OR)	se	pval
bNGF
	rs67476890	C	T	-0.1769	0.0379	3.13e-06	21.786	0.0482	0.0378	0.2022
	rs73472576	C	T	0.1181	0.0252	2.69e-06	21.9634	0.0074	0.0291	0.7989
	rs9436119	G	A	0.1121	0.0246	3.91e-06	20.7654	0.0076	0.0267	0.7749
VEGF
	rs10934631	C	T	0.1151	0.0245	2.47e-06	22.0708	0.0193	0.0358	0.591
	rs10967186	C	T	-0.0898	0.017	1.23e-07	27.9033	0.0114	0.0262	0.6635
	rs13209117	G	A	-0.1302	0.0201	5.28e-11	41.9595	-0.0205	0.0312	0.5119
	rs4082730	G	A	-0.2522	0.0534	2.64e-06	22.3053	-0.0016	0.0731	0.9821
	rs6921438	G	A	0.49	0.0175	2.09e-171	784	-0.0626	0.027	0.02057
	rs73418461	G	A	0.2492	0.0521	1.68e-06	22.8781	-0.0665	0.0531	0.2104
CTACK
	rs2070074	G	A	-0.4467	0.0374	1.79e-32	142.656	0.025	0.0403	0.5345
	rs3766110	C	A	0.1287	0.0278	3.86e-06	21.4322	0.0017	0.031	0.957
	rs57338032	G	A	-0.1583	0.0317	6.23e-07	24.9369	-0.0269	0.0323	0.4045
	rs7333764	C	T	-0.2773	0.0593	2.85e-06	21.8671	0.0536	0.0879	0.5425
	rs76395525	G	A	-0.5277	0.1083	9.55e-07	23.742	-0.115	0.1121	0.3051
FGFBasic
	rs747334	G	A	-0.0751	0.0164	4.53e-06	20.9697	-0.0298	0.0273	0.2741
	rs75168112	C	T	0.1001	0.0214	3e-06	21.8797	0.0299	0.0392	0.445
	rs9907295	C	T	0.1319	0.0269	7.95e-07	24.0428	0.0837	0.0403	0.03769
GCSF
	rs11903143	G	A	-0.087	0.0176	6.35e-07	24.435	0.0387	0.0251	0.1233
	rs1817411	C	T	-0.089	0.0191	3.1e-06	21.7127	0.0041	0.0303	0.8926
	rs2671444	G	A	0.0784	0.0166	2.48e-06	22.3057	-0.0064	0.0272	0.8144
Eotaxin
	rs12075	G	A	-0.1671	0.0156	1.33e-26	114.737	0.0088	0.0263	0.7373
	rs2211994	C	T	-0.0885	0.0177	6.08e-07	25	0.0142	0.0318	0.6559
	rs2228467	C	T	0.4163	0.0292	2.27e-46	203.258	0.0598	0.0496	0.2281
	rs2419841	C	T	0.1277	0.0279	4.98e-06	20.9495	0.0523	0.0412	0.2049
	rs5746492	G	A	-0.0954	0.0207	3.96e-06	21.2401	0.0123	0.0343	0.7198
	rs5754733	C	A	0.1042	0.0214	1.06e-06	23.7087	-0.024	0.0328	0.4643
	rs75426604	C	A	0.1366	0.0291	2.53e-06	22.0351	0.0619	0.0399	0.1207
	rs79722574	C	T	0.1113	0.0228	1.06e-06	23.8298	-0.0339	0.031	0.2743
	rs9317045	C	A	-0.1182	0.0237	5.82e-07	24.8736	-0.0415	0.0335	0.2153
GROa
	rs1113500	G	T	-0.1174	0.0244	1.57e-06	23.1503	-0.0094	0.0269	0.7265
	rs118158560	G	A	-0.2703	0.0594	3.42e-06	20.7071	0.0565	0.0573	0.3239
	rs12075	G	A	-0.3751	0.0237	1.24e-55	250.494	0.0088	0.0263	0.7373
	rs140734053	G	A	-0.7257	0.1561	3.58e-06	21.6127	0.0463	0.122	0.7044
	rs508977	G	T	0.3802	0.028	7.56e-42	184.378	0.0129	0.0287	0.6546
	rs78653452	G	T	0.7362	0.1558	1.21e-06	22.3284	-0.1638	0.1266	0.1959
HGF
	rs11060254	G	A	0.08	0.0167	1.58e-06	22.9481	-0.0323	0.0269	0.2295
	rs1698249	C	A	0.1698	0.0372	4.09e-06	20.8348	-0.0437	0.0466	0.3479
	rs2003620	C	T	-0.2279	0.0489	2.83e-06	21.7206	-0.0933	0.0502	0.06275
	rs5745687	C	T	0.3072	0.0406	2.75e-14	57.252	0.0065	0.0458	0.8867
	rs62481625	C	T	-0.1091	0.0225	1.18e-06	23.5117	-0.0269	0.0328	0.4111
IL2ra
	rs11241559	G	T	0.1264	0.0266	2e-06	22.5804	-0.0272	0.0309	0.3775
	rs12722497	C	A	-0.6279	0.0485	1.57e-38	167.609	-0.0058	0.0501	0.9085
	rs4733117	C	A	-0.1369	0.0292	2.63e-06	21.9807	-0.0101	0.0312	0.7471
IFNg
	rs10487554	G	A	0.0895	0.0183	1.09e-06	23.919	0.0009	0.0298	0.9771
	rs11843756	G	T	-0.184	0.0393	3.09e-06	21.9205	0.0068	0.0691	0.921
	rs12420286	C	T	-0.2376	0.0501	2.08e-06	22.4914	-0.0036	0.068	0.9581
	rs1867282	C	T	-0.0774	0.0166	3.15e-06	21.7403	-0.0441	0.0279	0.1138
IL5
	rs11680908	G	A	-0.2634	0.0554	2.03e-06	22.6054	-0.0561	0.0565	0.3214
	rs6737109	C	T	-0.116	0.0247	2.4e-06	22.0558	0.0365	0.023	0.1131
	rs7767396	G	A	-0.1515	0.0246	7.69e-10	37.9276	0.0504	0.0268	0.05992
IL1b
	rs143319329	C	T	-0.2801	0.0715	2e-06	15.3467	0.029	0.0931	0.7554
	rs1942793	G	T	-0.0717	0.0187	4.98e-06	14.7013	0.0157	0.0241	0.515
	rs62015704	G	A	-0.1082	0.0283	2.09e-06	14.6178	-0.0204	0.0352	0.5608
IL1ra
	rs1054402	C	T	-0.1311	0.027	1.13e-06	23.5764	-0.0115	0.0302	0.7041
	rs11627423	C	A	-0.1171	0.0247	2.12e-06	22.476	0.0548	0.0282	0.05161
	rs12121840	C	T	-0.2692	0.0571	2.43e-06	22.2268	-0.0391	0.0558	0.4836
	rs2809154	C	T	0.1786	0.0388	3.74e-06	21.1885	-0.0247	0.0371	0.5062
IL8
	rs12075	G	A	-0.12	0.0236	3.88e-07	25.8546	0.0088	0.0263	0.7373
	rs141926526	C	A	0.6149	0.1308	2.57e-06	22.1001	0.0408	0.0714	0.5677
	rs2673604	C	A	0.1266	0.0255	7.02e-07	24.6483	-0.0464	0.0285	0.1029
IL2
	rs12051139	C	T	0.1131	0.0247	4.76e-06	20.9668	0.0477	0.0267	0.07338
	rs170117	C	T	0.1617	0.0349	3.87e-06	21.4669	-0.022	0.0335	0.5103
	rs4634519	G	A	0.1261	0.0269	2.77e-06	21.9748	-0.0055	0.0266	0.8363
	rs62124990	G	T	0.6961	0.1495	3.22e-06	21.6801	-0.0498	0.0882	0.5726
	rs7615304	G	A	0.1172	0.0242	1.21e-06	23.4544	0.036	0.027	0.182
IL10
	rs10457128	G	A	0.0865	0.0172	5.24e-07	25.2915	-0.0435	0.0252	0.0841
	rs10493718	C	A	0.11	0.0222	7.16e-07	24.5516	0.0038	0.0297	0.8987
	rs2086656	C	T	0.0789	0.0171	3.78e-06	21.2893	-0.0338	0.0298	0.2572
	rs282258	C	T	-0.0992	0.0162	1e-09	37.4967	0.0075	0.0243	0.7576
	rs4349809	G	T	-0.2853	0.0165	5.77e-67	298.976	0.0482	0.027	0.07452
IL13
	rs12623722	G	A	0.1185	0.0258	4.19e-06	21.0959	-0.0855	0.0272	0.001684
	rs27949	C	T	0.1168	0.0252	3.43e-06	21.4825	-0.0236	0.0248	0.3405
	rs6799107	C	T	0.1459	0.0301	1.25e-06	23.4951	0.0425	0.0328	0.1953
	rs9472168	G	A	-0.4244	0.0248	1.08e-65	292.851	0.0522	0.027	0.05332
IL17
	rs117029961	G	A	-0.4585	0.1015	4.94e-06	20.4055	-0.0465	0.1291	0.7186
	rs1530455	C	T	-0.108	0.0173	4.87e-10	38.9722	-0.0347	0.0282	0.2197
	rs17106604	C	T	-0.1129	0.0225	6.37e-07	25.1781	-0.0477	0.0349	0.1725
	rs78612928	C	T	-0.1037	0.0222	2.62e-06	21.8198	0.058	0.0338	0.08579
IL4
	rs10512267	C	T	0.0824	0.0161	2.94e-07	26.1941	0.0233	0.025	0.3519
	rs17713451	G	A	-0.1274	0.0253	4.97e-07	25.357	0.0026	0.0401	0.9484
	rs9508291	C	T	0.1676	0.0359	3.03e-06	21.7951	-0.0011	0.0476	0.9808
IL18
	rs1979967	C	T	-0.1402	0.0286	9.45e-07	24.0306	-0.0053	0.0281	0.8502
	rs2729385	G	A	-0.1231	0.0262	3.79e-06	22.0757	-0.018	0.0293	0.5395
	rs4482818	G	A	-0.1286	0.0244	1.45e-07	27.7781	-0.0018	0.0261	0.9466
	rs658805	G	A	-0.1226	0.0244	4.94e-07	25.2465	-0.0247	0.0255	0.3321
	rs71478720	C	T	0.2669	0.0276	3.71e-22	93.5145	-0.0098	0.0317	0.7567
	rs78623212	C	T	-0.8705	0.1778	6.71e-07	23.9703	-0.0602	0.0937	0.5209
IL7
	rs28793375	C	T	-0.1638	0.0361	4.46e-06	20.588	-0.0389	0.0401	0.3323
	rs4320361	G	T	0.3245	0.0249	6.87e-39	169.836	-0.0517	0.027	0.05565
	rs75904417	C	A	0.1698	0.0349	1.16e-06	23.6714	0.0404	0.0379	0.2861
IP10
	rs10809307	C	T	-0.1305	0.0282	3.64e-06	21.4152	-0.0216	0.0313	0.489
	rs143799975	G	A	0.7984	0.1637	1e-06	23.7872	0.0757	0.1118	0.4987
	rs8112909	G	A	0.1426	0.0299	1.94e-06	22.7456	0.0177	0.0338	0.6004
IL12p70
	rs13209117	G	A	-0.1002	0.0186	5.57e-08	29.0208	-0.0205	0.0312	0.5119
	rs17229494	G	A	0.1172	0.0257	4.93e-06	20.7964	0.0025	0.0461	0.9567
	rs282258	C	T	-0.073	0.0156	3.21e-06	21.8976	0.0075	0.0243	0.7576
	rs4349809	G	T	-0.3777	0.0159	2.56e-124	564.287	0.0482	0.027	0.07452
	rs71361173	G	T	-0.111	0.0239	3.06e-06	21.57	0.037	0.0381	0.3324
	rs782107	G	A	-0.075	0.0156	1.6e-06	23.1139	-0.0122	0.0262	0.6419
	rs79121401	C	T	-0.5548	0.1206	4.24e-06	21.1631	0.1008	0.1189	0.3966
IL16
	rs117916513	G	A	0.502	0.0986	3.79e-07	25.9211	-0.0635	0.1089	0.5596
	rs1255143	C	T	-0.1306	0.0242	7.1e-08	29.1243	0.0023	0.0276	0.9348
	rs4253283	C	T	-0.146	0.0262	1.75e-08	31.053	-0.0448	0.028	0.1097
	rs4778636	G	A	0.7272	0.0633	1.11e-30	131.978	-0.0721	0.0498	0.1479
MCP1
	rs10145849	G	A	0.0755	0.0162	3.41e-06	21.7202	0.0524	0.027	0.05192
	rs10744620	C	T	-0.0788	0.0161	9.91e-07	23.9552	0.0343	0.0283	0.2249
	rs12073356	G	A	0.1426	0.0311	4.17e-06	21.0241	-0.0096	0.0501	0.848
	rs12075	G	A	-0.2185	0.0155	1.44e-44	198.719	0.0088	0.0263	0.7373
	rs2288370	C	T	0.1031	0.0163	2.25e-10	40.0076	0.0259	0.0251	0.3014
	rs2712431	C	A	0.0787	0.0172	4.76e-06	20.9359	0.0305	0.028	0.2763
	rs56212190	C	T	-0.181	0.0373	9.85e-07	23.5472	-0.0075	0.0647	0.9082
	rs7197349	G	A	-0.0968	0.0206	2.62e-06	22.0809	-0.0216	0.04	0.5889
	rs7632755	G	A	-0.2938	0.0316	1.18e-20	86.4429	-0.0365	0.0519	0.4821
	rs9317045	C	A	-0.1134	0.0236	1.52e-06	23.0888	-0.0415	0.0335	0.2153
MIP1a
	rs10835056	G	T	-0.1194	0.0254	2.6e-06	22.0974	0.0074	0.0294	0.8023
	rs12690897	G	A	-0.1248	0.0262	2.11e-06	22.6896	-0.0383	0.0298	0.1986
	rs57786342	G	A	-0.1314	0.0285	4.06e-06	21.257	-0.019	0.0295	0.5181
	rs60198979	G	A	0.2146	0.0458	2.62e-06	21.9547	-0.0018	0.0453	0.9691
MIG
	rs1796086	C	T	0.2096	0.0403	2.23e-07	27.0503	0.0665	0.0432	0.124
	rs41272086	G	A	0.2226	0.0415	7.43e-08	28.7709	-0.017	0.0428	0.6908
	rs6679677	C	A	-0.162	0.0329	8.86e-07	24.2459	-0.0424	0.0366	0.2463
	rs77086208	C	T	-0.3226	0.0698	3.83e-06	21.3608	-0.0298	0.0893	0.739
PDGFbb
	rs116445074	G	T	-0.2931	0.0587	3.11e-07	24.9319	-0.0357	0.1045	0.7326
	rs11766649	G	A	-0.0908	0.0196	3.53e-06	21.4615	-0.0016	0.0304	0.9569
	rs11916118	G	A	-0.0889	0.0194	4.93e-06	20.9991	-0.0569	0.0394	0.1481
	rs12289510	G	A	0.078	0.0158	7.69e-07	24.3711	-0.011	0.0262	0.6757
	rs2324229	C	T	-0.0894	0.0161	3.48e-08	30.8335	-0.0197	0.0272	0.4683
	rs4965869	C	T	-0.184	0.0181	5.66e-24	103.342	-0.0036	0.0297	0.9031
	rs72777070	G	T	0.1069	0.02	8.98e-08	28.569	0.0191	0.0332	0.5647
	rs73162807	C	A	0.2391	0.0499	1.74e-06	22.9593	-0.0036	0.1007	0.9716
	rs9936075	G	A	0.0782	0.0164	1.76e-06	22.7366	0.0077	0.0257	0.7649
MIP1b
	rs11130043	G	A	0.0731	0.0157	3.22e-06	21.6788	-0.0168	0.0247	0.4958
	rs281749	C	T	-0.0799	0.0171	3.17e-06	21.8324	0.0022	0.0282	0.937
	rs3760440	G	A	-0.1236	0.0162	2.75e-14	58.2112	0.0301	0.0273	0.2705
	rs72799710	C	T	0.1014	0.0218	3.21e-06	21.6353	-0.0035	0.031	0.9103
	rs76776296	G	A	-0.2997	0.0598	5.55e-07	25.1172	-0.0866	0.0723	0.2307
RANTES
	rs112072646	G	A	-0.4286	0.0862	6.48e-07	24.7224	-0.0123	0.0818	0.8809
	rs2251660	C	A	-0.1829	0.0359	3.83e-07	25.956	-0.0411	0.0349	0.2387
	rs7000423	C	T	0.1318	0.0253	1.82e-07	27.1387	0.0029	0.0279	0.9187
	rs74472919	C	T	-0.3313	0.0605	3.97e-08	29.9869	-0.1228	0.0768	0.1096
	rs75613039	C	T	-0.37	0.081	4.81e-06	20.8657	-0.0274	0.0829	0.7408
	rs818452	C	T	-0.2381	0.0505	2.36e-06	22.2298	0.0155	0.0537	0.7727
SCF
	rs1557570	G	T	-0.1186	0.017	2.74e-12	48.6711	0.0322	0.0256	0.2078
	rs4841899	C	T	0.1004	0.0178	1.78e-08	31.8147	-0.0387	0.0315	0.2191
	rs80271436	G	A	0.237	0.0485	9.95e-07	23.8788	0.0022	0.063	0.9719
SCGFb
	rs12480722	C	T	-0.1624	0.0355	4.72e-06	20.9274	-0.0285	0.0375	0.447
	rs4656185	G	A	-0.205	0.0256	1.16e-15	64.1251	0.0318	0.0258	0.2167
	rs4737732	G	A	0.1147	0.0252	4.68e-06	20.7169	0.0017	0.0289	0.9537
	rs78217154	C	T	-0.3997	0.0864	3.77e-06	21.4013	-0.0731	0.1009	0.4686
SDF1a*
	rs12407262	G	A	-0.1179	0.0266	3.99e-06	19.6456	0.0335	0.0381	0.3794
	rs13400104	G	A	0.0647	0.0189	4.53e-06	11.7188	-0.0585	0.0375	0.1188
	rs10474392	G	A	-0.0962	0.0178	1.24e-06	29.2086	-0.0113	0.0294	0.7022
	rs482700	G	A	0.0893	0.0203	1.57e-06	19.3513	0.0044	0.031	0.8875
TNFa*
	rs111332265	G	A	0.3766	0.0754	6.63e-07	24.947	-0.006	0.0516	0.9076
	rs8121916	C	A	-0.1306	0.0278	2.72e-06	22.0697	0.0594	0.0283	0.03604
	rs10834997	G	A	0.1247	0.0258	1.33e-06	23.3611	-0.0361	0.03	0.2297
TRAIL
	rs11618126	G	A	-0.8908	0.1914	1.46e-06	21.6609	-0.0617	0.1182	0.6018
	rs11657269	G	A	-0.1188	0.026	4.78e-06	20.8779	-0.0527	0.0372	0.1573
	rs11699445	G	T	-0.0746	0.0161	3.27e-06	21.4697	-0.0016	0.0269	0.953
	rs13185784	G	A	-0.0846	0.0183	3.9e-06	21.3717	0.0116	0.0296	0.696
	rs13278062	G	T	-0.0801	0.0157	3.57e-07	26.0295	-0.0077	0.0238	0.7475
	rs193112415	C	T	1.0421	0.0623	2.15e-62	279.797	0.1628	0.0864	0.05951
	rs57396456	C	T	0.5626	0.0518	1.25e-27	117.961	0.058	0.0726	0.4245
	rs747324	C	T	0.0855	0.0178	1.61e-06	23.0724	0.0028	0.0305	0.927
	rs75928541	G	A	-0.275	0.0593	4.24e-06	21.5058	0.0494	0.0966	0.6089
Abbreviations: log(OR): log odds ratio; se: standard error.
* Results after using proxy SNP
Beta for inflammatory cytokines represent change in standard deviation per 1 copy of effect allele.
log(OR) for aSAH represents log(OR) change in aSAH risk per 1 copy of effect allele.

### Sheet: Table S5
Table S5. Heterogeneity and horizontal pleiotropy tests of inflammatory cytokines on aSAH.
Exposures	Q pval	I2	intercept	intercept pval	MR-PRESSO Global Test pval
bNGF	0.467241	0	-0.10941	0.435412	0.886
VEGF	0.722787	0	-0.0218557	0.403335	0.702
CTACK	0.643726	0	-0.0177978	0.660245	0.584
FGFBasic	0.770408	0	0.0417355	0.702811
GCSF	0.598319	0	-0.0941315	0.80382
Eotaxin	0.410632	0.0288	0.0240552	0.370053	0.442
GROa	0.410632	0.0288	0.0240552	0.370053	0.472
HGF	0.184572	0.355	0.0323925	0.533332	0.267
IL2ra	0.64073	0	0.0131003	0.743859
IFNg	0.577691	0	-0.0432479	0.435872	0.645
IL5	0.102189	0.5616	0.112747	0.324266
IL1b	0.665796	0	0.00866441	0.880125
IL1ra	0.222907	0.3156	0.0819748	0.339387	0.321
IL8	0.227555	0.3245	0.0422276	0.393646
IL2	0.230521	0.2865	-0.0386114	0.249755	0.283
IL10	0.647014	0	0.0110925	0.673312	0.776
IL13	0.0165149	0.7075	0.0238793	0.703915	0.239
IL17	0.116863	0.491	0.00655764	0.941834	0.196
IL4	0.72582	0	-0.0500554	0.58838
IL18	0.935673	0	-0.00724041	0.763813	0.936
IL7	0.0992973	0.567	-0.136415	0.277454
IP10	0.967238	0	-0.00844912	0.853051
IL12p70	0.886257	0	-0.0158085	0.44568	0.894
IL16	0.249287	0.271	-0.0422324	0.256744	0.382
MCP1	0.481307	0	-0.0291482	0.2456	0.487
MIP1a	0.686433	0	-0.0347333	0.687454	0.745
MIG	0.50757	0	-0.0781046	0.563875	0.52
PDGFbb	0.957711	0	-0.00981477	0.746204	0.967
MIP1b	0.553542	0	0.0421184	0.308093	0.514
RANTES	0.760208	0	0.00671896	0.891682	0.787
SCF	0.584376	0	0.0679732	0.488689
SCGFb	0.471113	0	0.000890744	0.989783	0.461
SDF1a	0.402553	0	0.0660706	0.583768	0.519
TNFa	0.198023	0.3825	0.0695484	0.338422	0.607
TRAIL	0.944966	0	0.00544017	0.733155	0.95
More than 3 SNPs are required for MR-PRESSO Global Test.

### Sheet: Table S6
Table S6. MR estimates of 35 inflammatory cytokines on aSAH.
			Inverse variance weighted			MR-Egger			Weighted Median			Simple Mode			Weighted Mode
Category	Exposures	nSNPs	OR	95%CI	pval	OR	95%CI	pval	OR	95%CI	pval	OR	95%CI	pval	OR	95%CI	pval
Interleukins
	IL18	6	0.953	(0.841 , 1.080)	0.45	0.983	(0.783 , 1.234)	0.891	0.955	(0.823 , 1.108)	0.544	0.967	(0.784 , 1.192)	0.764	0.965	(0.803 , 1.158)	0.715
	IL12p70	7	1.118	(0.990 , 1.263)	0.071	1.19	(0.983 , 1.441)	0.134	1.135	(0.996 , 1.294)	0.057	1.128	(0.848 , 1.500)	0.441	1.141	(0.993 , 1.311)	0.111
	IL10	5	1.194	(1.023 , 1.394)	0.024	1.122	(0.826 , 1.523)	0.515	1.173	(0.987 , 1.393)	0.07	1.097	(0.836 , 1.439)	0.543	1.167	(0.966 , 1.409)	0.185
	IL17	4	0.897	(0.601 , 1.338)	0.593	0.854	(0.246 , 2.973)	0.828	0.795	(0.556 , 1.136)	0.208	0.729	(0.448 , 1.185)	0.292	0.74	(0.474 , 1.155)	0.277
	IL7	3	1.082	(0.867 , 1.350)	0.485	1.785	(1.105 , 2.884)	0.254	1.073	(0.921 , 1.252)	0.366	0.788	(0.489 , 1.272)	0.432	1.173	(1.001 , 1.374)	0.188
	IL16	4	1.057	(0.923 , 1.212)	0.421	1.172	(0.986 , 1.394)	0.214	1.094	(0.965 , 1.241)	0.161	1.102	(0.875 , 1.388)	0.469	1.104	(0.962 , 1.266)	0.253
	IL2	5	0.968	(0.798 , 1.174)	0.739	1.176	(0.855 , 1.618)	0.392	1.063	(0.847 , 1.332)	0.599	1.084	(0.802 , 1.467)	0.627	1.082	(0.847 , 1.382)	0.562
	IL4	3	0.92	(0.655 , 1.292)	0.63	1.411	(0.442 , 4.507)	0.665	1.001	(0.660 , 1.518)	0.995	1.014	(0.617 , 1.666)	0.962	1.013	(0.644 , 1.592)	0.961
	IL13*	4	1.149	(0.935 , 1.413)	0.187	1.058	(0.680 , 1.646)	0.827	1.136	(1.009 , 1.280)	0.035	1.132	(0.874 , 1.467)	0.416	1.132	(1.001 , 1.280)	0.142
	IL1ra	4	1.079	(0.831 , 1.400)	0.57	0.652	(0.285 , 1.493)	0.418	0.992	(0.756 , 1.302)	0.956	0.926	(0.637 , 1.347)	0.715	0.926	(0.647 , 1.326)	0.704
	IL2ra	3	1.004	(0.872 , 1.156)	0.958	0.969	(0.781 , 1.202)	0.822	0.99	(0.857 , 1.143)	0.888	0.959	(0.772 , 1.193)	0.744	0.986	(0.847 , 1.149)	0.874
	IL1b	3	1.041	(0.715 , 1.514)	0.834	0.964	(0.401 , 2.315)	0.947	1.098	(0.661 , 1.824)	0.718	1.169	(0.658 , 2.074)	0.648	1.169	(0.676 , 2.019)	0.633
	IL5	3	1.194	(0.856 , 1.665)	0.297	0.575	(0.250 , 1.321)	0.416	1.374	(1.022 , 1.846)	0.035	1.382	(0.949 , 2.012)	0.234	1.383	(0.980 , 1.954)	0.207
	IL8	3	1.034	(0.828 , 1.292)	0.768	0.876	(0.653 , 1.176)	0.541	0.991	(0.805 , 1.220)	0.933	1.021	(0.732 , 1.426)	0.912	0.962	(0.776 , 1.192)	0.757
Chemokines
	MIP1b	5	1.041	(0.817 , 1.327)	0.745	0.73	(0.394 , 1.354)	0.392	1.082	(0.786 , 1.489)	0.628	1.141	(0.724 , 1.799)	0.6	1.191	(0.742 , 1.912)	0.509
	Eotaxin	9	0.931	(0.804 , 1.078)	0.339	0.81	(0.588 , 1.116)	0.239	0.941	(0.777 , 1.140)	0.536	1.165	(0.844 , 1.608)	0.38	0.933	(0.742 , 1.174)	0.571
	MCP1	10	0.913	(0.787 , 1.059)	0.231	1.107	(0.792 , 1.548)	0.569	0.965	(0.788 , 1.182)	0.73	0.848	(0.604 , 1.190)	0.364	0.966	(0.790 , 1.181)	0.744
	MIG	4	0.868	(0.701 , 1.077)	0.198	1.258	(0.426 , 3.714)	0.718	0.849	(0.650 , 1.109)	0.23	0.777	(0.528 , 1.145)	0.292	0.763	(0.502 , 1.158)	0.293
	IP10	3	0.891	(0.722 , 1.101)	0.285	0.92	(0.656 , 1.289)	0.712	0.896	(0.704 , 1.140)	0.372	0.89	(0.653 , 1.213)	0.538	0.904	(0.684 , 1.194)	0.55
	CTACK	5	0.998	(0.868 , 1.148)	0.981	1.058	(0.806 , 1.389)	0.713	1.031	(0.881 , 1.206)	0.706	0.985	(0.766 , 1.266)	0.91	1.046	(0.882 , 1.241)	0.632
	RANTES	6	0.898	(0.759 , 1.063)	0.211	0.873	(0.573 , 1.330)	0.561	0.952	(0.774 , 1.171)	0.643	0.974	(0.719 , 1.320)	0.871	0.974	(0.720 , 1.318)	0.871
	MIP1a	4	0.912	(0.729 , 1.141)	0.42	1.163	(0.408 , 3.318)	0.804	0.94	(0.721 , 1.224)	0.644	1.001	(0.694 , 1.445)	0.995	0.995	(0.704 , 1.408)	0.981
	GROa	6	1.024	(0.937 , 1.119)	0.596	1.089	(0.882 , 1.344)	0.474	1.007	(0.907 , 1.119)	0.891	1.001	(0.858 , 1.167)	0.993	1.001	(0.895 , 1.119)	0.99
	SDF1a	4	1.126	(0.794 , 1.596)	0.505	0.563	(0.066 , 4.761)	0.65	0.971	(0.627 , 1.502)	0.894	0.967	(0.571 , 1.635)	0.907	0.958	(0.589 , 1.558)	0.874
Growth factors
	SCGFb	4	1.03	(0.857 , 1.239)	0.75	1.026	(0.524 , 2.009)	0.948	1.048	(0.852 , 1.289)	0.657	0.85	(0.585 , 1.236)	0.457	1.159	(0.929 , 1.446)	0.281
	PDGFbb	9	0.919	(0.759 , 1.112)	0.384	0.996	(0.600 , 1.653)	0.987	0.95	(0.745 , 1.211)	0.678	0.943	(0.685 , 1.300)	0.73	0.968	(0.735 , 1.274)	0.822
	SCF	3	1.234	(0.923 , 1.648)	0.155	0.743	(0.272 , 2.025)	0.665	1.266	(0.903 , 1.774)	0.171	1.379	(0.904 , 2.105)	0.275	1.34	(0.887 , 2.024)	0.298
	GCSF	3	1.248	(0.867 , 1.797)	0.233	3.783	(0.004 , 3525.831)	0.768	1.134	(0.728 , 1.766)	0.579	1.066	(0.639 , 1.781)	0.829	1.065	(0.600 , 1.891)	0.849
	VEGF	6	1.118	(1.014 , 1.233)	0.025	1.191	(1.010 , 1.404)	0.106	1.136	(1.025 , 1.260)	0.016	1.117	(0.877 , 1.422)	0.412	1.138	(1.015 , 1.276)	0.077
	HGF	5	0.949	(0.743 , 1.214)	0.679	0.799	(0.461 , 1.384)	0.481	0.95	(0.737 , 1.224)	0.691	0.842	(0.561 , 1.264)	0.453	0.954	(0.711 , 1.282)	0.772
	bNGF	3	1.069	(0.823 , 1.389)	0.617	2.431	(0.637 , 9.272)	0.417	0.964	(0.683 , 1.360)	0.833	0.937	(0.620 , 1.416)	0.786	0.937	(0.624 , 1.406)	0.783
	FGFBasic	3	0.623	(0.420 , 0.923)	0.018	0.411	(0.078 , 2.171)	0.485	0.646	(0.401 , 1.041)	0.073	0.703	(0.394 , 1.256)	0.356	0.698	(0.404 , 1.205)	0.326
Others
	TRAIL	9	0.891	(0.798 , 0.995)	0.041	0.878	(0.766 , 1.007)	0.106	0.889	(0.779 , 1.016)	0.084	0.928	(0.757 , 1.137)	0.49	0.876	(0.769 , 0.997)	0.08
	IFNg	4	0.885	(0.638 , 1.227)	0.464	1.254	(0.576 , 2.731)	0.626	0.987	(0.663 , 1.470)	0.949	0.993	(0.578 , 1.707)	0.982	0.99	(0.601 , 1.633)	0.972
	TNFa	3	1.184	(0.913 , 1.536)	0.203	0.847	(0.547 , 1.311)	0.592	1.162	(0.908 , 1.486)	0.233	1.402	(0.867 , 2.267)	0.302	1.046	(0.811 , 1.349)	0.762
Abbreviations: CI, Confidence interval; OR, Odds Ratio; pval, p-value; SNPs, single nucleotide polymorphisms
OR and 95% CI represent the change in the odds ratio of aSAH per 1 SD increase in inflammatory cytokines.
After correcting for multiple comparison, p-value < 0.05/35 = 0.0014 was considered as significant.
* The IVW (multiplicative random effects) method was applied due to observed heterogeneity

### Sheet: Table S7
Table S7. Details of IA (P<5E-8) predicting SNPs with IA.
SNP	effect allele	other allele	Beta	se	pval	eaf	R2	F
rs11661542	A	C	-0.1659	0.0205	5.74e-16	0.5157	0.00480107	65.4819
rs12310399	T	C	-0.1383	0.0198	3.25e-12	0.6464	0.00358096	48.7809
rs1537373	T	G	-0.1864	0.0192	2.6e-22	0.5144	0.0068949	94.2379
rs3742321	T	C	-0.1475	0.0223	4.1e-11	0.7644	0.00321233	43.7432
rs39713	T	C	0.1823	0.0332	4.1e-08	0.088	0.00221604	30.1462
rs55965782	T	C	0.2644	0.0308	9.03e-18	0.87	0.005399	73.6813
rs6997005	A	G	0.1489	0.0193	1.26e-14	0.4141	0.00436534	59.5129
Abbreviations: log(OR): log odds ratio; se: standard error.
Beta for IA represent change in standard deviation per 1 copy of effect allele.

### Sheet: Table S8
Table S8. Heterogeneity and horizontal pleiotropy tests of IA on inflammatory cytokines.
Outcomes	Q pval	I2	intercept	intercept pval	MR-PRESSO Global Test pval
bNGF	0.99683	0	0.0374046	0.515847	0.994
VEGF	0.360858	0.0889	0.0171234	0.703988	0.368
CTACK	0.729062	0	-0.0134483	0.809181	0.783
FGFBasic	0.483661	0	-0.0230371	0.557704	0.443
GCSF	0.935447	0	-0.0131109	0.727528	0.918
Eotaxin	0.897208	0	-0.0156946	0.674232	0.895
GROa	0.256473	0.2265	-0.0310592	0.655596	0.323
HGF	0.675623	0	0.0264411	0.483176	0.661
IL2ra	0.516974	0	-0.0456682	0.424461	0.565
IFNg	0.400925	0.0326	-0.00520478	0.902227	0.465
IL5	0.0831147	0.4631	-0.0832782	0.305316	0.099
IL1b	0.169189	0.3391	-0.0625744	0.255046	0.171
IL1ra	0.126355	0.3976	-0.105372	0.127292	0.143
IL8	0.469468	0	-0.079963	0.195011	0.526
IL2	0.596257	0	-0.0595398	0.320384	0.565
IL10	0.641953	0	-0.0150748	0.693888	0.649
IL13	0.138983	0.3799	-0.0963152	0.171668	0.133
IL17	0.761966	0	-0.0227479	0.555792	0.766
IL4	0.664316	0	-0.020572	0.585939	0.731
IL18	0.918665	0	-0.021869	0.695579	0.936
IL7	0.0517122	0.52	-0.100766	0.228859	0.092
IP10	0.857442	0	-0.0462007	0.418544	0.872
IL6	0.227043	0.2642	-0.0105542	0.822238	0.215
IL9	0.514486	0	-0.0356658	0.529167	0.511
IL12p70	0.114079	0.4153	-0.0365639	0.474367	0.165
IL16	0.411086	0.0179	0.0411833	0.497975	0.385
MIF	0.635643	0	0.0584901	0.327058	0.574
MCP3	0.440053	0	0.0388783	0.711502	0.427
MCSF	0.332864	0.1269	-0.00428784	0.956337	0.336
MCP1	0.261298	0.2203	-0.0600779	0.14606	0.292
MIP1a	0.261298	0.2203	-0.0600779	0.14606	0.271
MIG	0.781571	0	-0.00288761	0.958112	0.829
PDGFbb	0.508882	0	-0.0130072	0.728384	0.536
MIP1b	0.269363	0.2099	-0.0581973	0.156558	0.3
RANTES	0.305669	0.1628	-0.0504127	0.446771	0.359
SCF	0.631377	0	0.0292756	0.43859	0.636
SCGFb	0.751634	0	0.0161981	0.769669	0.758
SDF1a	0.235413	0.2534	0.0107604	0.821852	0.24
TNFa	0.0473485	0.5291	-0.0812335	0.347927	0.053
TNFb	0.785327	0	-0.0282985	0.732948	0.772
TRAIL	0.981695	0	-0.00167321	0.96376	0.975

### Sheet: Table S9
Table S9. MR estimates of IA on 41 inflammatory cytokines.
			Inverse variance weighted			MR-Egger			Weighted Median			Simple Mode			Weighted Mode
Category	Outcomes	nsnp	Beta	95%CI	pval	Beta	95%CI	pval	Beta	95%CI	pval	Beta	95%CI	pval	Beta	95%CI	pval
Interleukins
	IL18	7	0.018	(-0.098 , 0.135)	0.758	0.143	(-0.458 , 0.744)	0.661	0.023	(-0.118 , 0.164)	0.748	-0.049	(-0.236 , 0.138)	0.628	0.076	(-0.103 , 0.255)	0.437
	IL12p70	7	0.177	(0.075 , 0.278)	0.00062	0.385	(-0.154 , 0.925)	0.22	0.149	(0.034 , 0.265)	0.011	0.089	(-0.091 , 0.268)	0.371	0.128	(-0.042 , 0.299)	0.19
	IL10	7	0.131	(0.051 , 0.211)	0.0014	0.217	(-0.195 , 0.629)	0.35	0.099	(-0.010 , 0.207)	0.075	0.081	(-0.070 , 0.232)	0.332	0.082	(-0.070 , 0.234)	0.331
	IL17	7	0.099	(0.020 , 0.179)	0.015	0.229	(-0.182 , 0.641)	0.325	0.075	(-0.029 , 0.179)	0.156	0.057	(-0.097 , 0.210)	0.498	0.063	(-0.099 , 0.226)	0.473
	IL7	7	0.103	(-0.070 , 0.276)	0.245	0.679	(-0.161 , 1.518)	0.174	0.15	(-0.010 , 0.311)	0.065	0.157	(-0.067 , 0.380)	0.219	0.168	(-0.009 , 0.345)	0.111
	IL16	7	-0.059	(-0.179 , 0.061)	0.333	-0.294	(-0.937 , 0.349)	0.411	-0.067	(-0.227 , 0.094)	0.415	-0.078	(-0.341 , 0.185)	0.584	-0.063	(-0.336 , 0.211)	0.67
	IL2	7	0.058	(-0.061 , 0.177)	0.338	0.398	(-0.218 , 1.014)	0.261	0.107	(-0.044 , 0.258)	0.164	0.122	(-0.127 , 0.372)	0.373	0.137	(-0.122 , 0.395)	0.339
	IL4	7	0.148	(0.070 , 0.226)	0.0002	0.266	(-0.138 , 0.669)	0.253	0.128	(0.031 , 0.225)	0.009	0.1	(-0.039 , 0.239)	0.208	0.111	(-0.028 , 0.251)	0.169
	IL13	7	0.098	(-0.052 , 0.247)	0.2	0.647	(-0.041 , 1.336)	0.125	0.113	(-0.050 , 0.276)	0.175	0.063	(-0.209 , 0.335)	0.665	0.101	(-0.152 , 0.353)	0.465
	IL1ra	7	0.165	(0.015 , 0.315)	0.031	0.767	(0.109 , 1.424)	0.071	0.156	(-0.010 , 0.322)	0.066	0.02	(-0.311 , 0.351)	0.91	-0.005	(-0.367 , 0.357)	0.979
	IL2ra	7	-0.034	(-0.149 , 0.082)	0.57	0.227	(-0.372 , 0.826)	0.491	0.01	(-0.137 , 0.156)	0.897	0.017	(-0.201 , 0.236)	0.882	0.02	(-0.181 , 0.221)	0.851
	IL6	7	0.137	(0.046 , 0.228)	0.003	0.197	(-0.311 , 0.706)	0.481	0.086	(-0.021 , 0.193)	0.116	0.067	(-0.086 , 0.220)	0.423	0.065	(-0.068 , 0.198)	0.375
	IL9	7	0.126	(0.009 , 0.242)	0.035	0.329	(-0.273 , 0.931)	0.333	0.125	(-0.036 , 0.285)	0.127	0.101	(-0.162 , 0.364)	0.48	0.186	(-0.052 , 0.425)	0.176
	IL1b	7	0.001	(-0.112 , 0.115)	0.984	0.358	(-0.197 , 0.913)	0.262	0.039	(-0.086 , 0.164)	0.541	0.08	(-0.132 , 0.292)	0.486	0.088	(-0.108 , 0.284)	0.414
	IL5	7	-0.017	(-0.182 , 0.148)	0.837	0.458	(-0.374 , 1.290)	0.33	0.049	(-0.115 , 0.212)	0.558	0.049	(-0.152 , 0.250)	0.651	0.047	(-0.161 , 0.254)	0.674
	IL8	7	0.114	(-0.004 , 0.232)	0.059	0.57	(-0.040 , 1.180)	0.126	0.118	(-0.043 , 0.279)	0.151	0.167	(-0.059 , 0.394)	0.198	0.147	(-0.083 , 0.377)	0.256
Chemokines
	MIP1b	7	0.018	(-0.069 , 0.105)	0.682	0.35	(-0.048 , 0.749)	0.145	0.063	(-0.042 , 0.167)	0.239	0.086	(-0.043 , 0.216)	0.239	0.081	(-0.054 , 0.215)	0.283
	Eotaxin	7	0.005	(-0.073 , 0.082)	0.907	0.094	(-0.307 , 0.496)	0.665	0.02	(-0.073 , 0.113)	0.676	0.016	(-0.121 , 0.152)	0.83	0.016	(-0.110 , 0.141)	0.816
	MCP1	7	0.032	(-0.056 , 0.120)	0.474	0.375	(-0.023 , 0.773)	0.124	0.077	(-0.022 , 0.176)	0.129	0.067	(-0.075 , 0.208)	0.392	0.089	(-0.035 , 0.214)	0.21
	MIG	7	0.05	(-0.065 , 0.166)	0.393	0.067	(-0.530 , 0.663)	0.835	0.033	(-0.114 , 0.181)	0.659	-0.027	(-0.234 , 0.179)	0.804	0.023	(-0.164 , 0.209)	0.818
	IP10	7	-0.025	(-0.140 , 0.091)	0.673	0.239	(-0.359 , 0.837)	0.469	-0.003	(-0.151 , 0.145)	0.971	0.007	(-0.195 , 0.209)	0.948	0.019	(-0.176 , 0.213)	0.856
	CTACK	7	-0.014	(-0.131 , 0.102)	0.809	0.062	(-0.540 , 0.665)	0.847	-0.011	(-0.156 , 0.133)	0.878	0.002	(-0.202 , 0.206)	0.984	-0.006	(-0.189 , 0.177)	0.95
	RANTES	7	0.018	(-0.113 , 0.149)	0.791	0.305	(-0.391 , 1.002)	0.429	0.104	(-0.052 , 0.260)	0.192	0.128	(-0.090 , 0.346)	0.293	0.124	(-0.084 , 0.331)	0.287
	MIP1a	7	0.032	(-0.056 , 0.120)	0.474	0.375	(-0.023 , 0.773)	0.124	0.077	(-0.024 , 0.178)	0.136	0.067	(-0.080 , 0.213)	0.407	0.089	(-0.032 , 0.211)	0.2
	GROa	7	-0.043	(-0.177 , 0.092)	0.536	0.135	(-0.613 , 0.883)	0.738	0.018	(-0.132 , 0.169)	0.81	0.02	(-0.172 , 0.212)	0.846	0.027	(-0.153 , 0.208)	0.777
	SDF1a	7	0.023	(-0.070 , 0.115)	0.629	-0.039	(-0.556 , 0.478)	0.889	-0.009	(-0.122 , 0.105)	0.882	-0.036	(-0.213 , 0.140)	0.7	-0.041	(-0.234 , 0.152)	0.691
	MCP3	7	0.036	(-0.173 , 0.246)	0.732	-0.184	(-1.309 , 0.941)	0.762	0.035	(-0.242 , 0.312)	0.804	0.25	(-0.240 , 0.741)	0.355	-0.179	(-0.653 , 0.295)	0.487
Growth factors
	SCGFb	7	-0.017	(-0.133 , 0.099)	0.772	-0.11	(-0.707 , 0.488)	0.734	-0.016	(-0.163 , 0.131)	0.831	-0.036	(-0.263 , 0.192)	0.769	-0.018	(-0.240 , 0.203)	0.876
	PDGFbb	7	0.063	(-0.015 , 0.140)	0.112	0.137	(-0.267 , 0.541)	0.536	0.05	(-0.051 , 0.151)	0.334	0.037	(-0.116 , 0.190)	0.65	0.042	(-0.094 , 0.178)	0.569
	SCF	7	0.013	(-0.064 , 0.090)	0.747	-0.154	(-0.551 , 0.242)	0.48	0.027	(-0.071 , 0.126)	0.583	0.033	(-0.118 , 0.184)	0.686	0.037	(-0.106 , 0.181)	0.627
	GCSF	7	0.075	(-0.004 , 0.154)	0.062	0.15	(-0.256 , 0.555)	0.502	0.055	(-0.046 , 0.156)	0.285	0.051	(-0.084 , 0.186)	0.487	0.049	(-0.090 , 0.188)	0.514
	VEGF	7	0.14	(0.052 , 0.227)	0.002	0.042	(-0.443 , 0.527)	0.872	0.15	(0.038 , 0.263)	0.009	0.179	(-0.011 , 0.369)	0.114	0.172	(-0.019 , 0.363)	0.128
	HGF	7	0.04	(-0.037 , 0.117)	0.31	-0.111	(-0.509 , 0.287)	0.609	0.082	(-0.018 , 0.183)	0.109	0.1	(-0.060 , 0.259)	0.266	0.099	(-0.049 , 0.247)	0.239
	MCSF	7	-0.068	(-0.218 , 0.082)	0.375	-0.044	(-0.892 , 0.805)	0.924	-0.077	(-0.270 , 0.115)	0.432	0.097	(-0.271 , 0.464)	0.625	-0.19	(-0.532 , 0.153)	0.319
	bNGF	7	-0.004	(-0.122 , 0.114)	0.951	-0.217	(-0.827 , 0.393)	0.517	0.003	(-0.137 , 0.143)	0.97	0.012	(-0.170 , 0.194)	0.904	0.007	(-0.174 , 0.189)	0.94
	FGFBasic	7	0.088	(0.008 , 0.169)	0.032	0.22	(-0.199 , 0.638)	0.351	0.066	(-0.042 , 0.173)	0.23	0.078	(-0.079 , 0.236)	0.368	0.066	(-0.101 , 0.233)	0.469
Others
	TRAIL	7	0.032	(-0.045 , 0.110)	0.416	0.042	(-0.358 , 0.441)	0.846	0.036	(-0.057 , 0.130)	0.445	0.034	(-0.103 , 0.170)	0.645	0.042	(-0.077 , 0.160)	0.518
	IFNg	7	0.149	(0.067 , 0.230)	0.00035	0.178	(-0.281 , 0.638)	0.481	0.111	(0.007 , 0.215)	0.036	0.079	(-0.074 , 0.232)	0.352	0.075	(-0.089 , 0.239)	0.405
	MIF	7	0.099	(-0.020 , 0.217)	0.103	-0.235	(-0.850 , 0.379)	0.487	0.131	(-0.024 , 0.286)	0.099	0.15	(-0.095 , 0.395)	0.276	0.148	(-0.108 , 0.405)	0.301
	TNFa	7	0.11	(-0.064 , 0.285)	0.214	0.574	(-0.321 , 1.469)	0.264	0.223	(0.056 , 0.390)	0.009	0.282	(-0.036 , 0.601)	0.133	0.278	(0.007 , 0.548)	0.091
	TNFb	7	-0.062	(-0.238 , 0.114)	0.487	0.098	(-0.791 , 0.987)	0.837	-0.05	(-0.268 , 0.168)	0.654	-0.014	(-0.362 , 0.335)	0.942	-0.053	(-0.367 , 0.260)	0.75
Abbreviations: CI, Confidence interval; pval, p-value; SNPs, single nucleotide polymorphisms
Beta and 95% CI represent change in SD of Inflammatory cytokines per log odds increase in IA.
After correcting for multiple comparison, p-value < 0.05/41 = 0.0012 was considered as significant.
